# Genomic epidemiology and evolution of rhinovirus in western Washington State, 2021-22

**DOI:** 10.1101/2024.02.13.24302773

**Authors:** Stephanie Goya, Seffir T. Wendm, Hong Xie, Tien V. Nguyen, Sarina Barnes, Rohit R. Shankar, Jaydee Sereewit, Kurtis Cruz, Ailyn C. Pérez-Osorio, Margaret G. Mills, Alexander L Greninger

## Abstract

**Background:** Human rhinoviruses (RV) primarily cause the common cold, but infection outcomes vary from subclinical to severe cases, including asthma exacerbations and fatal pneumonia in immunocompromised individuals. To date, therapeutic strategies have been hindered by the high diversity of serotypes. Global surveillance efforts have traditionally focused on sequencing VP1 or VP2/VP4 genetic regions, leaving gaps in understanding RV true genomic diversity.

**Methods:** We sequenced 1,003 RV genomes from nasal swabs of symptomatic and asymptomatic individuals to explore viral evolution during two epidemiologically distinct periods in Washington State: when the COVID-19 pandemic affected the circulation of other seasonal respiratory viruses except for RV (February – July 2021), and when the seasonal viruses reemerged with the severe RSV and influenza outbreak (November-December 2022). We constructed maximum likelihood and BEAST-phylodynamic trees to characterize intra-genotype evolution.

**Results:** We detected 100 of 168 known genotypes, identified two new genotypes (A111 and C59), and observed inter-genotypic recombination and genotype cluster swapping from 2021 to 2022. We found a significant association between the presence of symptoms and viral load, but not with RV species or genotype. Phylodynamic trees, polyprotein selection pressure, and Shannon diversity revealed co-circulation of divergent clades within genotypes with high amino acid constraints throughout polyprotein.

**Discussion:** Our study underscores the dynamic nature of RV genomic epidemiology within a localized geographic region, as more than 20% of existing genotypes within each RV species co-circulated each month. Our findings also emphasize the importance of investigating correlations between rhinovirus genotypes and serotypes to understand long-term immunity and cross-protection.
