## Supplementary Table 2 for "Genomic epidemiology and evolution of rhinovirus in western Washington State, 2021-22"

### Sheet: Sheet1
Supplementary Table 2. Genotype diversity estimated with the Chao1 index.
RV species	Month of sample collection	Genotypes observed	Genotypes estimated	Standard error	99% confidence interval
RV-A	2021-04-01	13	23.37	10	14.28-96.71
	2021-05-01	20	32.31	10.53	21.82-102.97
	2021-06-01	30	54.42	31.01	31.95-334.75
	2021-07-01	27	33.21	5.14	27.96-66.93
	2022-11-01	14	21.67	6.75	15.09-67.98
	2022-12-01	13	60.37	56.47	17.20-546.83
RV-B	2021-04-01	4	6.57	3.75	4.16-44.28
	2021-05-01	5	5.24	0.71	5.00-16.61
	2021-06-01	6	8.93	4.31	6.18-52.60
	2021-07-01	3	3	0.51	3.00-5.00
	2022-11-01	7	11.22	6.76	7.23-84.12
	2022-12-01	6	6.94	1.78	6.03-28.48
RV-C	2021-02-01	9	18.47	9.63	10.08-91.97
	2021-04-01	16	33.82	23.39	17.35-250.71
	2021-05-01	19	27.06	8.17	19.92-89.30
	2021-06-01	19	23	3.97	19.47-52.81
	2021-07-01	5	10.14	6.04	5.46-61.61
	2022-11-01	13	15.01	2.43	13.17-36.17
	2022-12-01	23	23.9	1.46	23.04-39.79
The detected number of genotypes per month and species, the number of estimated genotypes with Chao1 index with a 99% confidence, the standard error and 99% confidence interval are detailed. Months when the estimated sample coverage was >75% genotypic diversity are denoted in bold. February 2021 could not be estimated in RV-A and RV-B due to the low number of detections.
